# Cell-type aware transcriptome-wide association study of mammographic density phenotypes

**DOI:** 10.1101/2025.11.25.25341027

**Authors:** Adriana Sistig, Joseph H. Rothstein, Sinan Zhu, S. Taylor Head, Yung-Han Chang, Ninah Achacoso, Stacey E. Alexeeff, Vignesh Arasu, Tejomay Gadgil, Lawrence D. Gerstley, Laurie R. Margolies, Lori C. Sakoda, Li Shen, Cara L. Smith Gueye, Marvella Villaseñor, Mark Westley, MODE/BCAC Consortia, Arjun Bhattacharya, Robert J. Klein, Laurel A. Habel, Xiaoyu Song, Pei Wang, Weiva Sieh

## Abstract

**Background:** Mammographic density (MD) phenotypes are highly heritable and strongly associated with breast cancer risk. Genetic variants identified by genome-wide association studies (GWAS) explain only a small fraction of the heritability, and the responsible genes remain largely unknown. Transcriptome-wide association studies (TWAS) can improve power and identify genes associated with MD through their genetically regulated gene expression (GReX) levels. However, cell-type heterogeneity in bulk tissue samples can obscure disease associations. Here, we conduct TWAS of MD phenotypes using standard approaches and a new cell-type-aware framework.

**Methods:** The study population included 24,158 women of European ancestry who underwent screening with Hologic (n=20,282) or GE (n=3,876) digital mammography and participated in Kaiser’s Research Program on Genes Environment and Health. Dense area (DA), nondense area (NDA), and percent density (PD) were measured centrally using Cumulus6. Tissue-level gene expression was estimated using standard elastic-net models. Cell-type-specific expression in mammary epithelial, fibroblast, and adipocyte cells were estimated using MiXcan2. Linear regression was used to assess associations of GReX levels with MD phenotypes, adjusted for age at mammography, BMI, and other covariates. Statistical significance was determined by controlling the false-discovery rate at 0.05.

**Results:** A total of 20 genes at 16 independent loci were significantly associated with MD phenotypes, including 6 novel genes at 6 independent loci not found by prior GWAS or TWAS of MD phenotypes. We discovered that one of the novel MD genes, *THBS2-AS1* at 6q27, is also a novel breast cancer susceptibility locus. *THBS2-AS1* expression in mammary tissue was significantly associated with decreased NDA and increased PD, and also with increased breast cancer risk in independent study populations. In comparison, standard TWAS methods identified only 8 MD genes at 7 loci that all were identified by MiXcan2. Additionally, we identified candidate genes for MD phenotypes at 10 known GWAS loci.

**Conclusion:** This TWAS identified novel genes for MD phenotypes and breast cancer risk, and prioritized genes at known GWAS loci that are likely to be causally associated through their expression levels in mammary epithelial, fibroblast, or adipocyte cells. Disentangling the distinct effects of gene expression in different mammary cell types through cell-type-aware analysis can yield new gene discoveries and insights into the biological basis of dense vs. nondense breast tissue.
