## Supplementary Tables 1-6 for "Cell-type aware transcriptome-wide association study of mammographic density phenotypes"

### Sheet: Table of Contents
SUPPLEMENTARY TABLES
Supplementary Table 1	Genes significantly associated with mammographic density phenotypes through their genetically regulated gene expression at the mammary tissue or cell-type-specific levels, by model.
Supplementary Table 2	Previously reported loci for mammographic density phenotypes or breast cancer in genome-wide association studies (GWAS) or transcriptome-wide association studies (TWAS).
Supplementary Table 3	Associations of mammographic density genes with breast cancera in 133,384 case and 113,789 control women (Zhang 2020), by model.
Supplementary Table 4	Replicationa of mammographic density genes in an independent population of up to 27,900 women (Chen 2022).
Supplementary Table 5	Replicationa of mammographic density genes in an independent population of up to 27,900 women (Chen 2022), by model.
Supplementary Table 6	Colocalization of variants associated with both gene expression at the mammary tissue level and mammographic density phenotypes.

### Sheet: Supplementary Table 1
Supplementary Table 1. Genes significantly associated with mammographic density phenotypes through their genetically regulated gene expression at the mammary tissue or cell-type-specific levels, by model.
Cytoband	Gene Name	Start Positiona	PrediXcan Mammary Tissue P	MiXcan Epithelial Cell Model			MiXcan Fibroblast Model			MiXcan Adipocyte Model
				Overall P	Epithelial	Non-Epithelial	Overall P	Fibroblast	Non-Fibroblast	Overall P	Adipocyte	Non-Adipocyte
	Dense Area
1p36.22	VPS13D	1:12,230,030	*1.8e-05 (+)	5.0e-05 (+)	Non-specific		*1.6e-05	8.1e-06 (+)	2.7e-03 (+)	0.059	2.3e-02 (+)	9.1e-01 (-)
1q21.2	LINC00869	1:149,655,731	No model	1.0e-01 (+)	Non-specific		*6.6e-06	6.6e-06 (-)	6.6e-06 (+)	No model
	SV2A	1:149,903,318	No model	No model			*1.8e-05	4.7e-01 (-)	9.2e-06 (-)	4.6e-04 (-)	Non-specific
2p13.1	FNBP1P1	2:74,120,680	*1.1e-06 (-)	*1.0e-06 (-)	Non-specific		0.19	1.9e-01 (-)	1.9e-01 (-)	0.53	9.1e-01 (+)	9.8e-02 (-)
2q12.1	POU3F3	2:104,853,287	*7.9e-07 (+)	*1.8e-07 (+)	Non-specific		*1.9e-07 (+)	Non-specific		0.1	2.8e-01 (+)	6.2e-02 (+)
9p13.3	AQP7	9:33,383,179	No model	*4.8e-06 (-)	Non-specific		*6.8e-06 (-)	Non-specific		*4.4e-06 (-)	Non-specific
19q13.33	NTN5	19:48,661,407	*4.0e-06 (-)	0.17	1.5e-01 (-)	2.0e-01 (-)	7.7e-05	3.9e-05 (-)	8.7e-03 (-)	*7.5e-06	2.7e-01 (-)	3.7e-06 (-)
	SEC1P	19:48,673,174	*2.7e-05 (-)	2.4e-05 (-)	Non-specific		*2.1e-05 (-)	Non-specific		2.5e-05 (-)	Non-specific
	FUT2	19:48,695,957	No model	No model			*2.4e-05	3.1e-05 (+)	2.0e-05 (+)	No model
20q13.13	PELATON	20:50,233,416	*2.7e-07 (-)	0.061	5.4e-02 (-)	7.0e-02 (-)	*1.8e-07 (-)	Non-specific		*2.1e-07 (-)	Non-specific
	Non-Dense Area
1p12	TBX15	1:118,883,046	No model	No model			*7.3e-06	3.7e-06 (+)	7.2e-04 (+)	No model
2p23.3	NCOA1	2:24,490,992	No model	No model			No model			*6.0e-07	9.7e-02 (+)	3.0e-07 (+)
6q27	THBS2-AS1	6:169,213,118	*2.4e-06 (-)	*2.9e-06 (-)	Non-specific		*2.8e-06 (-)	Non-specific		*2.5e-06 (-)	Non-specific
8p11.23	ZNF703	8:37,695,782	No model	*1.7e-10	8.9e-11 (+)	1.2e-09 (+)	*3.6e-13	1.8e-13 (+)	3.5e-05 (+)	No model
11p15.4	ILK	11:6,603,708	No model	*6.0e-07 (+)	Non-specific		No model			No model
	ZNF215	11:6,926,373	5.8e-01 (-)	*1.1e-05	9.1e-06 (+)	1.5e-05 (-)	5.5e-01 (-)	Non-specific		6.0e-01	4.7e-01 (-)	7.1e-01 (+)
11q13.3	CCND1	11:69,641,143	No model	*6.0e-06 (-)	Non-specific		0.011	7.1e-03 (-)	2.0e-02 (-)	*5.9e-06 (-)	Non-specific
11q24.3	ADAMTS8	11:130,404,923	No model	No model			No model			*6.0e-06	3.0e-06 (-)	2.7e-04 (-)
	Percent Density
2p23.3	NCOA1	2:24,490,992	No model	No model			No model			*6.5e-07	7.7e-01 (-)	3.2e-07 (-)
2p13.1	FNBP1P1	2:74,120,680	*4.1e-07 (-)	*3.6e-07 (-)	Non-specific		0.23	2.3e-01 (-)	2.3e-01 (-)	0.017	3.0e-01 (+)	8.4e-03 (-)
2q12.1	POU3F3	2:104,853,287	*4.2e-06 (+)	*9.0e-07 (+)	Non-specific		*8.9e-07 (+)	Non-specific		0.076	4.9e-01 (+)	3.8e-02 (+)
6q27	THBS2-AS1	6:169,213,118	*2.0e-05 (+)	2.4e-05 (+)	Non-specific		2.2e-05 (+)	Non-specific		2.2e-05 (+)	Non-specific
8p11.23	ZNF703	8:37,695,782	No model	*3.7e-06	2.2e-06 (-)	1.2e-05 (-)	No model			No model
13q13.3	LINC00445	13:35,694,965	*1.2e-05 (-)	*9.6e-06 (-)	Non-specific		*9.8e-06 (-)	Non-specific		0.35	4.3e-01 (-)	2.9e-01 (-)
16p13.3	ZNF500	16:4,748,239	1.1e-04 (-)	*1e-07 (-)	Non-specific		1.3e-05 (-)	Non-specific		1.4e-05 (-)	Non-specific
a. Gene start positions from GRCh38 (Genome Reference Consortium Human Build 38), Ensembl Genes 114, GENCODE 48 using Ensembl BioMart (August 2025).
* Significant at the Benjamini-Hochberg adjusted p-value threshold < 0.05. The overall p-value for MiXcan cell-type-specific models was used to determine statistical significance.

### Sheet: Supplementary Table 2
Supplementary Table 2. Previously reported loci for mammographic density phenotypes or breast cancer in genome-wide association studies (GWAS) or transcriptome-wide association studies (TWAS).
Cytoband	Gene	Ensembl ID	Gene Position (GRCh38)	Known GWAS variants for MDa			Known TWAS genes for MDb	Known breast cancer loci
				Dense Area	Non-Dense Area	Percent Density	Dense Area	GWASc	TWAS
Dense Area
1q21.2	LINC00869	ENSG00000277147.4	1:149,655,731 - 149,669,321	rs11205303, 1:14993452, Sieh 2020e		rs11205277, 1:149920979, Fernandez-Navarro 2015e		1_149906413_T_C, 1:149,934,500, Michailidou 2017
	SV2A	ENSG00000159164.9	1:149,903,318 - 149,918,572	rs11205303, 1:14993452, Sieh 2020e		rs11205277, 1:149920979, Fernandez-Navarro 2015e		1_149906413_T_C, 1:149,934,500, Michailidou 2017
2p13.1	FNBP1P1	ENSG00000257800.1	2:74,120,680 - 74,123,218	rs6715731, 2:74119277, Sieh 2020
19q13.33	NTN5	ENSG00000142233.11	19:48,661,407 - 48,673,081	rs492602, 19:48703160, Sieh, 2020		rs1704773, 19:48706309, Sieh 2020
	SEC1P	ENSG00000232871.8	19:48,673,174 - 48,681,047	rs492602, 19:48703160, Sieh, 2020		rs1704773, 19:48706309, Sieh 2020
	FUT2	ENSG00000176920.11	19:48,695,957-48,705,951	rs492602, 19:48703160, Sieh, 2020		rs1704773, 19:48706309, Sieh 2020
20q13.13	PELATONd	ENSG00000224397.5	20:50,233,416 - 50,312,038	rs17196752, 20:50270731, Sieh, 2020			SMIM25, Chen 2022	20_48945911_A_G, 20:50,329,354, Michailidou 2017
Non-Dense Area
1p12	TBX15	ENSG00000092607.13	1:118,883,046 - 118,989,556		rs10802015, 1:118240036, Sieh 2020 ; rs1779445, 1:118965789, Sieh 2020			1_120258970_T_C,1:119,716,327, Michailidou 2017
2p23.3	NCOA1	ENSG00000084676.15	2:24,490,992-24,770,702		rs6718628, 2:24908301, Sieh 2020	rs11676272, 2:24918669, Sieh 2020		2_25129166_A_ACT, 2:24,906,277, Michailidou 2017	Chang 2025
8p11.23	ZNF703	ENSG00000183779.6	8:37,695,782 - 37,700,019		rs7816345, 8:36988591, Lindström 2014	rs7816345, 8:36988591, Lindström 2014		8_36848357_T_C, 8:36,990,819 Michailidou 2017	Song 2023
11p15.4	ILK	ENSG00000166333.13	11:6,603,708 - 6,610,874	rs11040963, 11:6691983, Sieh 2020
	ZNF215	ENSG00000149054.15	11:6,926,373-7,001,004	rs11040963, 11:6691983, Sieh 2020
11q13.3	CCND1	ENSG00000110092.3	11:69,641,143-69,654,474					11_69330983_G_A, 11:69,516,195, Michailidou 2017	Chang 2025
11q24.3	ADAMTS8	ENSG00000134917.9	11:130,404,923 - 130,428.609		rs2875238, 11:130412183, Sieh 2020	rs6590455, 11:130406532, Sieh 2020		11_129461016_A_G, 11:129,591,101, Michailidou 2017
Percent Density
2p23.3	NCOA1	ENSG00000084676.15	2:24,490,992-24,770,702		rs6718628, 2:24908301, Sieh 2020	rs11676272, 2:24918669, Sieh 2020		2_25129166_A_ACT, 2:24,906,277, Michailidou 2017	Chang 2025
2p13.1	FNBP1P1	ENSG00000257800.1	2:74,120,680 - 74,123,218	rs6715731, 2:74119277, Sieh 2020
8p11.23	ZNF703	ENSG00000183779.6	8:37,695,782 - 37,700,019		rs7816345, 8:36988591, Lindström 2014	rs7816345, 8:36988591, Lindström 2014		8_36848357_T_C, 2:24,906,277 Michailidou 2017	Song 2023
13q13.3	LINC00445	ENSG00000236036.1	13:35,694,965 - 35,699,938			rs10219975, 13:35694988, Sieh 2020
16p13.3	ZNF500	ENSG00000103199.13	16:4,748,239 - 4,767,624					16_4027749_A_G, 16:3,977,728, Zhang 2020
a. Variants associated with mammographic density phenotypes (DA, NDA, PD) at p<=5e-08 were downloaded from the GWAS Catalog on 8/18/2025. The first reported SNP within 1 Mb of the gene start or stop position is shown.
b. A prior TWAS (Chen 2022) reported that PELATON (SMIM25) expression was inversely associated with DA, and a different gene MTMR11 at 1q21.2 (1:149,928,651-149,937,523) was positively associated with DA and PD.
c. GWAS results for overall breast cancer risk were downloaded on 8/20/2025 from <https://www.ccge.medschl.cam.ac.uk/breast-cancer-association-consortium-bcac/data-data-access/summary-results> for Michailidou 2017 (Combined Oncoarray, iCOGS and GWAS meta-analysis) and Zhang 2020 (Meta-analysis of GWAS, iCOGS and OncoArray). The most significant SNP within 1 Mb is shown. Variant identifiers use GR…
d. PELATON is also known as SMIM25.
e. Previously reported variant with p<=5e-08 that was not listed in the GWAS Catalog.

### Sheet: Supplementary Table 3
Supplementary Table 3. Associations of mammographic density genes with breast cancera in 133,384 case and 113,789 control women (Zhang 2020), by model.
Cytoband	Gene	Start Positionb	Associated Density Phenotype(s)	PrediXcan Mammary Tissue P	MiXcan Epithelial Cell Model			MiXcan Fibroblast Model			MiXcan Adipocyte Model
					Overall P	Epithelial	Non-Epithelial	Overall P	Fibroblast	Non-Fibroblast	Overall P	Adipocyte	Non-Adipocyte
1p36.22	VPS13D	1:12,230,030	DA	2.5e-01 (+)	2.6e-01 (+)	Non-specific		1.4e-01	9.9e-02 (+)	2.3e-01 (+)	2.9e-01	6.5e-01 (+)	1.5e-01 (+)
1p12	TBX15	1:118,883,046	NDA	No model	No model			7.4e-02	3.4e-01 (+)	4.0e-02 (-)	No model
1q21.2	LINC00869	1:149,655,731	DA	No model	6.5e-02 (+)	Non-specific		4.9e-03	6.1e-03 (+)	4.1e-03 (+)	No model
	SV2A	1:149,903,318	DA	No model	No model			6.1e-03	1.6e-01 (-)	3.1e-03 (+)	3.6e-02 (+)	Non-specific
2p23.3	NCOA1	2:24,490,992	NDA,PD	No model	No model			No model			2.1e-04	1.7e-04 (-)	2.7e-04 (-)
2p13.1	FNBP1P1	2:74,120,680	DA,PD	9.4e-02 (-)	9.0e-02 (-)	Non-specific		9.7e-01	9.0e-01 (-)	9.8e-01 (-)	6.3e-02	4.3e-02 (-)	1.2e-01 (+)
2q12.1	POU3F3	2:104,853,287	DA,PD	5.7e-02 (-)	9.2e-02 (-)	Non-specific		9.2e-02 (-)	Non-specific		6.4e-01	5.6e-01 (-)	7.1e-01 (-)
6q27	THBS2-AS1	6:169,213,118	NDA,PD	1.5e-06 (+)	8.7e-07 (+)	Non-specific		9.5e-07 (+)	Non-specific		6.4e-07 (+)	Non-specific
8p11.23	ZNF703	8:37,695,782	NDA,PD	No model	3.9e-13	5.1e-08 (+)	2.0e-13 (+)	2.8e-21	1.4e-21 (+)	5.5e-10 (+)	No model
9p13.3	AQP7	9:33,383,179	DA	No model	8.0e-01 (+)	Non-specific		8.0e-01 (+)	Non-specific		7.8e-01 (+)	Non-specific
11p15.4	ILK	11:6,603,708	NDA	No model	8.0e-01 (+)	Non-specific		No model			No model
	ZNF215	11:6,926,373	NDA	2.7e-01 (+)	4.9e-01	3.3e-01 (+)	6.5e-01 (+)	2.2e-01 (+)	Non-specific		5e-02	1.6e-01 (-)	3.0e-02 (+)
11q13.3	CCND1	11:69,641,143	NDA	No model	4.9e-01 (+)	Non-specific		8.4e-01	1.3e-01 (+)	9.5e-01 (+)	4.9e-01 (+)	Non-specific
11q24.3	ADAMTS8	11:130,404,923	NDA	No model	No model			No model			5.1e-01	4.0e-01 (+)	6.1e-01 (+)
13q13.3	LINC00445	13:35,694,965	PD	5.6e-01 (-)	4.5e-01 (-)	Non-specific		4.6e-01 (-)	Non-specific		1.7e-01	1.0e-01 (-)	3.6e-01 (-)
16p13.3	ZNF500	16:4,748,239	PD	7.5e-01 (+)	6.6e-01 (-)	Non-specific		7.2e-01 (-)	Non-specific		7.7e-01 (-)	Non-specific
19q13.33	NTN5	19:48,661,407	DA	4.3e-01 (+)	1.2e-01	7.4e-02 (+)	2.6e-01 (-)	2.4e-01	1.7e-01 (+)	3.5e-01 (+)	5.2e-01	7.0e-01 (-)	3.2e-01 (+)
	SEC1P	19:48,673,174	DA	8.1e-05 (+)	3.1e-05	Non-specific		4.0e-05 (+)	Non-specific		2.7e-05 (+)	Non-specific
	FUT2	19:48,695,957	DA	No model	No model			9.2e-01	9.6e-01 (-)	4.6e-01 (+)	No model
20q13.13	PELATON	20:50,233,416	DA	1.0e-01 (-)	1.1e-01	1.8e-01 (-)	8.4e-02 (-)	7.0e-02	Non-specific		6.5e-02 (-)	Non-specific
a. Associations with overall breast cancer risk assessed using GWAS summary statistics for 133,384 case and 113,789 control women (Zhang 2020).
b. Gene start positions from GRCh38 (Genome Reference Consortium Human Build 38), Ensembl Genes 114, GENCODE 48 using Ensembl BioMart (August 2025).
Boldface denotes significant associations at the Bonferonni-corrected p-value threshold of 0.0025 accounting for the 20 mammographic density genes tested. The overall p-value for MiXcan cell-type-specific models was used to determine statistical significance.

### Sheet: Supplementary Table 4
Supplementary Table 4. Replicationa of mammographic density genes in an independent population of up to 27,900 women (Chen 2022).
Cytoband	Gene	Start Positionb	S-PrediXcan Mammary Tissue P	S-MiXcan Non-Specific Model Pc	S-MiXcan Cell-Type-Specific Model				Chen 2022 reported Pd
					Cell Type	Overall P	Cell of Interest	Other Cells
Dense Area
1p36.22	VPS13D	1:12,230,030	5.5e-01 (-)	—	Fibroblast	5.8e-01	6.9e-01 (-)	4.5e-01 (-)	—
1q21.2	LINC00869	1:149,655,731	—	—	Fibroblast	5.6e-01	5.1e-01 (-)	6.0e-01 (-)	—
	SV2A	1:149,903,318	—	—	Fibroblast	7.5e-09	5.9e-01 (+)	3.8e-09 (-)	4.7e-03 (-)
2p13.1	FNBP1P1	2:74,120,680	9.2e-01 (-)	9.2e-01 (-)	—	—	—	—	8.9e-01 (-)
2q12.1	POU3F3	2:104,853,287	3.1e-03 (+)	1.5e-03 (+)	—	—	—	—	—
9p13.3	AQP7	9:33,383,179	—	4.2e-01 (-)	—	—	—	—	—
19q13.33	NTN5	19:48,661,407	5.1e-04 (-)	—	Adipose	6.4e-05	3.3e-02 (-)	3.2e-05 (-)	7.1e-01 (+)
	SEC1P	19:48,673,174	7.3e-08 (-)	2.4e-10 (-)	—	—	—	—	1.1e-03 (-)
	FUT2	19:48,695,957	—	—	Fibroblast	1.7e-05	2.5e-05 (+)	1.3e-05 (+)	—
20q13.13	PELATON	20:50,233,416	6.6e-06 (-)	2.3e-06 (-)	—	—	—	—	9.9e-07 (-)
Non-Dense Area
1p12	TBX15	1:118,883,046	—	—	Fibroblast	9.2e-01	8.6e-01 (-)	9.4e-01 (-)	—
2p23.3	NCOA1	2:24,490,992	—	—	Adipose	2.7e-01	2.9e-01 (+)	2.6e-01 (+)	4.8e-01 (+)
6q27	THBS2-AS1	6:169,213,118	1.9e-03 (-)	1.5e-03 (-)	—	—	—	—	7.7e-04 (-)
8p11.23	ZNF703	8:37,695,782	—	—	Epithelial	4.8e-20	4.5e-11 (+)	2.4e-20 (+)	—
					Fibroblast	5.8e-29	2.9e-29 (+)	2.2e-19 (+)
11p15.4	ILK	11:6,603,708	—	4.0e-01 (-)	—	—	—	—	—
	ZNF215	11:6,926,373	—	—	Epithelial	3.3e-01	3.2e-01 (-)	3.3e-01 (+)	2.6e-01 (+)
11q13.3	CCND1	11:69,641,143	—	1.4e-01 (-)	—	—	—	—	3.7e-03 (-)
11q24.3	ADAMTS8	11:130,404,923	—	—	Adipose	9e-01	8.4e-01 (+)	9.2e-01 (+)	—
Percent Density
2p23.3	NCOA1	2:24,490,992	—	—	Adipose	0.997568	9.7e-01 (+)	1.0 (+)	2.8e-01 (+)
2p13.1	FNBP1P1	2:74,120,680	2.1e-01 (-)	2.0e-01 (-)	—	—	—	—	6.7e-02 (-)
2q12.1	POU3F3	2:104,853,287	6.6e-05 (+)	6.1e-05 (+)	—	—	—	—	—
6q27	THBS2-AS1	6:169,213,118	7.5e-01 (+)	—	—	—	—	—	2.4e-01 (+)
8p11.23	ZNF703	8:37,695,782	—	—	Epithelial	1.5e-06	8.3e-05 (-)	7.8e-07 (-)	—
13q13.3	LINC00445	13:35,694,965	1.2e-02 (-)	2.7e-03 (-)	—	—	—	—	1.4e-01 (-)
16p13.3	ZNF500	16:4,748,239	—	5.5e-01 (+)	—	—	—	—	7.6e-01 (-)
a. Associations with mammographic density phenotypes were assessed using GWAS summary statistics from an independent population of up to 27,900 women (Chen 2022).
b. Gene start positions from GRCh38 (Genome Reference Consortium Human Build 38), Ensembl Genes 114, GENCODE 48 using Ensembl BioMart (August 2025).
c. The most significant p-value among non-specific MiXcan models, which differ slightly due to randomness in the ensemble model estimation procedure.
d. Chen 2022 p-value (direction of effect) using FUSION models derived from both male and female mammary tissue samples in GTEx v8.
Boldface denotes p<0.05 and consistent directions of association as in the discovery set.

### Sheet: Supplementary Table 5
Supplementary Table 5. Replicationa of mammographic density genes in an independent population of up to 27,900 women (Chen 2022), by model.
Cytoband	Gene Name	Start Positionb	PrediXcan Mammary Tissue P	MiXcan Epithelial Cell Model			MiXcan Fibroblast Model			MiXcan Adipocyte Model			Chen 2022 reported Pc
				Overall P	Epithelial	Non-Epithelial	Overall P	Fibroblast	Non-Fibroblast	Overall P	Adipocyte	Non-Adipocyte
	Dense Area
1p36.22	VPS13D	1:12,230,030	5.5e-01 (-)	Not tested			5.8e-01	6.9e-01 (-)	4.5e-01 (-)	Not tested			Not tested
1q21.2	LINC00869	1:149,655,731	Not tested	Not tested			5.6e-01	5.1e-01 (-)	6.0e-01 (-)	Not tested			Not tested
	SV2A	1:149,903,318	Not tested	Not tested			7.5e-09	5.9e-01 (+)	3.8e-09 (-)	Not tested			4.7e-03 (-)
2p13.1	FNBP1P1	2:74,120,680	9.2e-01 (-)	9.2e-01 (-)	Non-specific		Not tested			Not tested			8.9e-01 (-)
2q12.1	POU3F3	2:104,853,287	3.1e-03 (+)	1.5e-03 (+)	Non-specific		1.5e-03 (+)	Non-specific		Not tested			Not tested
9p13.3	AQP7	9:33,383,179	Not tested	4.2e-01 (-)	Non-specific		4.2e-01 (-)	Non-specific		4e-01 (-)	Non-specific		Not tested
19q13.33	NTN5	19:48,661,407	5.1e-04 (-)	Not tested			Not tested			6.4e-05	3.3e-02 (-)	3.2e-05 (-)	7.1e-01 (+)
	SEC1P	19:48,673,174	7.3e-08 (-)	Not tested			2.4e-10 (-)	Non-specific		Not tested			1.1e-03 (-)
	FUT2	19:48,695,957	Not tested	Not tested			1.7e-05	2.5e-05 (+)	1.3e-05 (+)	Not tested			Not tested
20q13.13	PELATON	20:50,233,416	6.6e-06 (-)	Not tested			2.3e-06 (-)	Non-specific		1.8e-06 (-)	Non-specific		9.9e-07 (-)
	Non-Dense Area
1p12	TBX15	1:118,883,046	Not tested	Not tested			9.2e-01	8.6e-01 (-)	9.4e-01 (-)	Not tested			Not tested
2p23.3	NCOA1	2:24,490,992	Not tested	Not tested			Not tested			2.7e-01	2.9e-01 (+)	2.6e-01 (+)	4.8e-01 (+)
6q27	THBS2-AS1d	6:169,213,118	1.9e-03 (-)	1.5e-03 (-)	Non-specific		1.5e-03 (-)	Non-specific		1.3e-03 (-)	Non-specific		7.7e-04 (-)
8p11.23	ZNF703	8:37,695,782	Not tested	4.8e-20	4.5e-11 (+)	2.4e-20 (+)	5.8e-29	2.9e-29 (+)	2.2e-19 (+)	Not tested			Not tested
11p15.4	ILK	11:6,603,708	Not tested	4.0e-01 (-)	Non-specific		Not tested			Not tested			Not tested
	ZNF215	11:6,926,373	6.1e-01 (+)	3.3e-01	3.2e-01 (-)	3.3e-01 (+)	Not tested			Not tested			2.6e-01 (+)
11q13.3	CCND1	11:69,641,143	Not tested	1.2e-01 (-)	Non-specific		Not tested			1.4e-01 (-)	Non-specific		3.7e-03 (-)
11q24.3	ADAMTS8	11:130,404,923	Not tested	Not tested			Not tested			9e-01	8.4e-01 (+)	9.2e-01 (+)	Not tested
	Percent Density
2p23.3	NCOA1	2:24,490,992	Not tested	Not tested			Not tested			0.997568	9.7e-01 (+)	1.0e+00 (+)	0.283279
2p13.1	FNBP1P1	2:74,120,680	2.1e-01 (-)	2.0e-01 (-)	Non-specific		Not tested			Not tested			6.7e-02 (-)
2q12.1	POU3F3	2:104,853,287	6.6e-05 (+)	5.9e-05 (+)	Non-specific		6.1e-05 (+)	Non-specific		Not tested			Not tested
6q27	THBS2-AS1d	6:169,213,118	7.5e-01 (+)	7.7e-01	7.7e-01 (+)	7.7e-01 (+)	Not tested			Not tested			2.4e-01 (+)
8p11.23	ZNF703	8:37,695,782	Not tested	1.5e-06	8.3e-05 (-)	7.8e-07 (-)	Not tested			Not tested			Not tested
13q13.3	LINC00445	13:35,694,965	1.2e-02 (-)	2.7e-03 (-)	Non-specific		3.3e-03 (-)	Non-specific		Not tested			1.4e-01 (-)
16p13.3	ZNF500	16:4,748,239	8.9e-01 (+)	5.5e-01 (+)	Non-specific		Not tested			Not tested			7.6e-01 (-)
a. Associations with mammographic density phenotypes were assessed using GWAS summary statistics from an independent population of up to 27,900 women (Chen 2022).
b. Gene start positions from GRCh38 (Genome Reference Consortium Human Build 38), Ensembl Genes 114, GENCODE 48 using Ensembl BioMart (August 2025).
c. Chen 2022 p-value (direction of effect) using FUSION models derived from both male and female mammary tissue samples in GTEx v8.
d. THBS2-AS1 is referred to as XXyac-YX65C7_A_2 by Chen et al 2022.
Boldface denotes p<0.05 and consistent directions of association as in the discovery set. Genes with no expression models or no significant associations in the discovery set were not tested.

### Sheet: Supplementary Table 6
Supplementary Table 6. Colocalization of variants associated with both gene expression at the mammary tissue level and mammographic density phenotypes.
Cytoband	Gene	Variant with maximum CLPP	Maximum CLPP	Distance from gene	Distance from known GWAS varianta	LD with known GWAS variant (r2)	All variants with CLPP >0.01	CLPP	Number of variants analyzed
Dense Area
2p13.1	FNBP1P1	rs1723289	0.026	213	1190	0.854	rs1723289, rs1667619	0.026, 0.012	2303
20q13.13	PELATON	rs6125961	0.033	Exonicb	3144	0.906	rs6125961	0.033	3472
Non-Dense Area
6q27	THBS2-AS1	rs3252	0.014	Exonicc	None	None	rs3252	0.014	4353
8p11.23	ZNF703	rs7816345	0.019	707191	0 (same variant)	1.000 (same variant)	rs7816345, rs10096213, rs10095380, rs10955009	0.019, 0.014, 0.014, 0.012	2162
Percent Density
2p13.1	FNBP1P1	rs1723289	0.064	213	1190	0.854	rs1723289, rs1667619	0.064, 0.012	2303
6q27	THBS2-AS1	rs3252	0.032	Exonicc	None	None	rs3252	0.032	4352
8p11.23	ZNF703	rs7816345	0.011	707191	0 (same variant)	1.000 (same variant)	rs7816345	0.011	2162
a. Known GWAS variants for the same MD phenotype at each locus are shown in Table S5.
b. PELATON is a lncRNA with 17 Ensembl transcripts. rs6125961 is exonic for one (ENST00000445003).
c. THBS2-AS1 is an antisense RNA with 7 Ensembl transcripts. rs3252 is exonic for two (ENST00000796859 and ENST00000670651).
Abbreviations: CLPP = colocalization posterior probability computed using eCAVIAR
